# Deep Brain Stimulation of the Fornix for Alzheimer’s Disease: A Systematic Review and Meta-Analysis of Cognitive and Motor Outcomes

**DOI:** 10.64898/2025.11.30.25341330

**Authors:** Farzan Fahim, MohammadAmin Farajzadeh, Behnaz Rahatijafarabad, Abdul Majeed Mohammadi, Ali Khorram, Mehrsa Mostafaei, Omidreza Nikbakht, Raziyeh Zamiri, Nikoo Sepehrian, Sayeh Oveisi, Alireza Zali

**Author notes:** Corresponding author: Farzan Fahim. These authors contributed equally as first co-authors (Farzan Fahim, MohammadAmin Farajzadeh).

## Abstract

**Background:** Deep brain stimulation of the fornix (DBS-f) has emerged as a potential strategy for Alzheimer’s disease (AD), based on evidence that stimulating the Papez circuit may enhance hippocampal metabolism, increase hippocampal volume, and modulate large-scale memory networks. However, studies vary substantially in design, stimulation parameters, sample size, and disease stage, and the consistency of cognitive and motor effects remains unclear.

**Objective:** To systematically review and meta-analyze the cognitive outcome associated with fornix-targeted DBS in Alzheimer’s disease.

**Methods:** This systematic review followed PRISMA-2020 guidelines, and the protocol was registered in PROSPERO (ID: CRD420251175724). A comprehensive search was conducted in PubMed, Scopus, Embase, Web of Science (WOS) and Cochrane Database of Systematic reviews (CDSR) included randomized controlled trials (RCTs), cohort studies,and case series. Ten eligible studies were analyzed, including mild, moderate, and severe AD cohorts. Meta-analyses were performed for ADAS-Cog and MMSE outcomes using random-effects models. Subgroup analysis (observational vs RCT), trim-and-fill publication bias, sensitivity analysis, and meta-regression (age 63–65 years) were conducted. Structural and metabolic data (hippocampal volumetry and FDG-PET) and motor outcomes (FIM, ADL, Barthel Index) were narratively synthesized.

**Results:** Across included studies, cognitive outcomes showed highly variable short-term responses but no sustained improvement in controlled settings. Severe-AD cohorts demonstrated early gains, MMSE and MoCA improved in 1.5–3 months (Mao 2018), and dual-target fornix + NBM DBS yielded significantly higher MMSE at 3 months (p=0.002) and MoCA at 3 (p=0.003) and 12 months (p=0.010) (Xu 2024). In contrast, mild-AD RCTs showed no clinically meaningful benefit.

Meta-analysis demonstrated a null pooled effect for cognition: ADAS-Cog: SMD = 0.05 (95% CI spanning null), robust to trim-and-fill (k =1). MMSE: pooled SMD near zero, stable on leave-one-out sensitivity analysis. Subgroup comparisons (RCT vs observational) showed no differences (χ²=0.04–0.05, p>0.80), and meta-regression revealed no association between effect size and age (β = −0.04, p=0.33; τ²=0), confirming minimal between-study variance. Structural and metabolic findings consistently showed biological activation despite weak clinical response. Two patients demonstrated bilateral hippocampal volume increase at 12 months, and FDG-PET studies reported widespread metabolic increases across frontal–temporal–parietal–striatal–thalamic and frontal–temporal–parietal–occipital–hippocampal networks. Higher baseline metabolism and increased metabolism at one year correlated with less cognitive decline. Motor outcomes showed no sustained improvements. FIM scores improved significantly more in the DBS group at 3 months (p<0.05) but not at 12 months (p=0.968). ADL and Barthel scores showed mixed responses in small severe-AD samples. DBS parameters were heterogeneous (1–7 V; 60–210 μs; 130 Hz in most studies), and programming duration varied markedly, underscoring a lack of standardized neuromodulatory protocol.

**Conclusion:** Fornix DBS reliably activates limbic and memory-related circuits at a physiological level but does not provide consistent or sustained cognitive or motor benefits at currently used parameters. Evidence suggests age- and severity-dependent effects, with older or more advanced patients showing transient improvements, while mild AD patients do not benefit. Future research should prioritize precision targeting, biomarker-driven patient selection, optimized stimulation paradigms, and multi-target neuromodulation approaches.
