## Supplementary material for "Deep Brain Stimulation of the Fornix for Alzheimer’s Disease: A Systematic Review and Meta-Analysis of Cognitive and Motor Outcomes": Sup_1

### Sheet: Exclusion_sheet_rev1
Title	DOI	authors	Year	Journal	Origin	Reason for exclusion
Brain stimulation and memory	doi:10.1093/brain/awv121	Miller et al	2015	Journal of Neurology	Department of Neurological Surgery David Geffen School of Medicine, UCLA, Los Angeles, CA, USA	narrative review
Current Status of Deep Brain Stimulation for Alzheimer’s Disease: From Chance Observation to Clinical Trials	doi:10.1101/sqb.2018.83.037440	DARRIN J. LEE AND ANDRES M. LOZANO	2018	Published by Cold Spring Harbor Laboratory Press	Department of Neurological Surgery, University of Southern California, Los Angeles, California 90033, USA	narrative review
Deep brain stimulation as a symptomatic treatment for memory impairment in alzheimer disease	DOI: 10.1159/000342226	Fontaine et.al	2012	Stereotactic and Functional Neurosurgery 2012 Vol. 90 Pages 167	Neurosurgery, University Hospital Santa Maria - CHLN - Lisbon, Portugal	book chapter
Deep Brain Stimulation Combined with NMDA Antagonist Therapy in the Treatment of Alzheimer's Disease: In Silico Trials	DOI: 10.3390/jcm13247759	Dariusz ´ Swietlik	2024	JOURNAL OF CLINICAL MEDICINE 2024 Vol. 13 Issue 24	Division of Biostatistics and Neural Networks, Medical University of Gdansk , poland	Animal study
Deep Brain Stimulation for Alzheimer Disease	DOI 10.1016/B978-0-323-66192-8.00131-2	Jakobs et.al	2023	Brain Disorders & Therapy	Department of Neurosurgery, School of Medicine and Surgery, University “Magna Graecia” of Catanzaro, Italy	narrative review
Deep brain stimulation for people with Alzheimer's disease: Anticipating potential effects on the tripartite self	DOI: 10.1177/1471301218761147	J. N. M. Viaña and F. Gilbert	2019	DEMENTIA-INTERNATIONAL JOURNAL OF SOCIAL RESEARCH AND PRACTICE 2019 Vol. 18 Issue 7-8 Pages 2836-2855	Australian Research Council Centre of Excellence for Electromaterials Science	narrative review
Fornix deep brain stimulation circuit effect is dependent on major excitatory transmission via the nucleus accumbens	DOI: 10.1016/j.neuroimage.2015.12.056	Ross et.al	2016	NEUROIMAGE	Department of Neurologic Surgery, Mayo Clinic, Rochester, MN, 55905, USA	Animal study
Fornix-Region Deep Brain Stimulation-Induced Memory Flashbacks in Alzheimer's Disease	DOI: 10.1056/NEJMc1905240	Deeb et.al	2019	NEW ENGLAND JOURNAL OF MEDICINE	University of Florida	No enough detail
Postmortem Dissections of the Papez Circuit and Nonmotor Targets for Functional Neurosurgery	DOI: 10.1016/j.wneu.2020.09.088	Ferreira et.al	2020	WORLD NEUROSURGERY	Neurosurgery and Neurology Department, Santa Casa de Belo Horizonte, Belo Horizonte – MG, Brazil	describe the anatomy of the Papez circuit through cadaveric dissection
Structural changes in brain circuits of patients with alzheimer's disease undergoing deep brain stimulation	DOI: 10.1159/000363530	Sankar et.al	2014	Stereotactic and Functional Neurosurgery		No enough detail and no cognitive and motor outcomes
Symptomatic Treatment of Memory Decline in Alzheimer's Disease by Deep Brain Stimulation: A Feasibility Study	DOI: 10.3233/JAD-121579	Fontaine et.al	2013	JOURNAL OF ALZHEIMERS DISEASE	Service de Neurochirurgie, CHU de Nice, Nice, France	.Finally,only one patient(Mrs. PC)was operated upon and completed the study
Treatment of memory decline in alzheimer's disease by deep brain stimulation: A feasibility study	DOI: 10.1159/000351783	Fontaine et.al	2013	Stereotactic and Functional Neurosurgery		.Finally,only one patient(Mrs. PC)was operated upon and completed the study Duplicated
Deep brain stimulation as a symptomatic treatment of memory impairment in alzheimer disease : Feasibility study and long term outcome	DOI: 10.1159/000381736	Fontaine et.al	2015	Neurodegenerative Diseases		Symposium
Deep brain stimulation targeting the fornix for mild Alzheimer's disease: Initial results of the advance randomized controlled trial		Lyketsos et.al	2015	Alzheimer's and Dementia		Not enough detail
DBS of the nucleus basalis of Meynert in Alzheimer's disease: Results of a pilot study and its implications for the start of a larger randomized controlled trial	DOI: 10.1159/000367644	Andrade et.al	2014	Stereotactic and Functional Neurosurgery		conference and not enough detail
Modulation of Cognitive Function Using Electrical Brain Stimulation in Patients With Early Alzheimer Disease			2008			irrelevant design
Study of the Effect of the Chronic Electric Stimulation of the Hypothalamus/Fornix on Memory Impairment in Alzheimer Disease			2009			irrelevant design
Effect of Deep Brain Stimulation of the Hypothalamus/ Fornix on Memory Impairment in Patients With Alzheimer's Disease			2009			irrelevant design
Clinical Trial to Evaluate the Efficacy and Security of Deep Brain Stimulation in Alzheimer´s Disease			2017			irrelevant design
Deep Brain Stimulation for Treatment of Severe Alzheimer's Disease: Study Protocol of a Prospective, Self-control Phase I Trial			2017			irrelevant design
ADvance II: A 12-month Double-blind, Randomized, Controlled Study to Evaluate the Safety and Efficacy of Deep Brain Stimulation of the Fornix (DBS-f) in Patients With Mild Probable Alzheimer's Disease			2018			irrelevant design
Deep Brain Stimulation of the Fornix in Alzheimer's Disease: Investigations Into Clinical and Imaging Biomarkers and Dose Optimization			2021			irrelevant design
Best Abstract: Structural connectivity of nucleus basalis Meynert stimulation in Alzheimer's disease patients	DOI: 10.1016/j.bas.2024.103335	Andrade et.al	2024			irrelevant design
Biomarker changes associated with fornix deep brain stimulation in Alzheimer's disease	DOI: 10.1002/alz.70394	Germann et.al	2025	Alzheimer's and Dementia		irrelevant design
Impact of Deep Brain Stimulation on Human Cognition Depends on Age and Subiculum-Retrosplenial Cortex Connectivity		Howard et.al	2024	Neurology		irrelevant design
A Phase I trial of deep brain stimulation of memory circuits in alzheimer disease		Laxton et.al	2011	Canadian Journal of Neurological Sciences		irrelevant design

### Sheet: Exclusion_sheet_rev2
Title	DOI	Authors	Year	Journal	Origin	Reason for Exclusion
Brain Stimulation and Memory	10.109	Miller et al.	2015	Journal of ICA	UCLA, Los Angeles, USA	Narrative review, not original research
Current Status of Deep Brain Stimulation for Alzheimer's Disease: From Chance Observation to Clinical Trials	10.11	Darrin J.	2018	Published in USA	University of Southern California, Los Angeles	Narrative review
Deep Brain Stimulation	10.111	Fontaine et al.	2012	Stereotactic Neurosurg	Division of Animal Study	Book chapter
Deep Brain Stimulation	10.333	Dariusz et al.	2024	Journal	Australian Research Council Centre	Animal study
Deep Brain Fornix DBS	10.112	N. M. Viez et al.	2019	DEMENTIA Science	Department of Neurology	Narrative review
Fornix-Region DBS	10.11	Ross et al.	2016	NEUROIM	Animal study	Animal model, not human
Postmortem Structural DBS	10.11	Ferreira et al.	2020	WORLD Brazil	Department of Neurology	Cadaveric dissection, not clinical
Symptomatic Treatment DBS	10.132	Fontaine et al.	2013	JOURNAL C Service	Department of Neurology	Case report, single patient
Treatment of Memory Impairment DBS	10.111	Fontaine et al.	2013	Stereotactic and Functional Neurosurgery	Department of Neurology	Feasibility study, limited sample
Deep Brain Stimulation Outcome	10.111	Fontaine et al.	2015	Neurodegenerative Disease Symposium	Department of Neurology	Abstract only, insufficient detail
DBS Lyketsos et al.	2015	Lyketsos et al.	2015	Alzheimer's and Dementia	Department of Neurology	Conference abstract, not full study
DBS Modulation of Cognitive Function	10.111	Andrade et al.	2014	Stereotactic and Functional	Department of Neurology	Irrelevant study design
Chronic DBS Effect Study	2009	-	2009	-	-	Irrelevant study design
Clinical Trial to Evaluate DBS Efficacy	2017	-	2017	-	-	Irrelevant study design
Deep Brain Stimulation for Treatment	2017	-	2017	-	-	Irrelevant design, not focused on MMSE
ADVance II: 12-month Double-blind	2018	-	2018	-	-	Irrelevant design, duplicate
Deep Brain Stimulation of the Fornix	2021	-	2021	-	-	Irrelevant design, no cognitive outcomes
Best Abstract Andrade et al.	10.11	Andrade et al.	2024	-	-	Abstract only, insufficient detail
Biomarker Impact of DBS	10.1C	Germann et al.	2025	Alzheimer's and Dementia	-	Irrelevant design, not clinical
Deep Brain Impact	-	Howard et al.	2024	Neurology	-	Irrelevant design, animal study
Phase I Trial of Deep DBS	-	Laxton et al.	2011	Canadian Journal of Neurosurgery	-	Small sample, insufficient detail

### Sheet: include_rev_1
Title	Year	DOI	Author	Population	Intervention	Camprison	Outcome	Study design
APhase II Study of Fornix Deep Brain Stimulation in Mild Alzheimer’s Disease	2016	DOI 10.3233/JAD-160017	Lozano et.al	42	Deep Brain Stimulation (DBS) targeting the fornix region of the brain	implanted device turned off; placebo control group	Cognitive performance, safety, tolerability, brain metabolism (via PET scans)	RCT
Bilateral deep brain stimulation of the fornix for Alzheimer’s disease: surgical safety in the ADvance trial	2016	doi:10.3171/2015.6.JNS15716.	Ponce et.al	42	Bilateral deep brain stimulation (DBS) targeting the fornix	No formal control group; observational follow-up of surgical cohort	Surgical safety, cognitive trajectory, metabolic brain changes (PET), adverse events	observational
Brainstructuresandnetworksresponsiblefor stimulation-inducedmemoryflashbacksduringfornicealdeep brainstimulationforAlzheimer’sdisease	2021	DOI:10.1002/alz.12238	Germann et.al	39	Deep Brain Stimulation	No formal control group; analysis based on presence vs. absence of memory flashbacks during stimulation	Identification of brain structures and networks linked to stimulation-induced memory flashbacks	observational
Cognitive outcomesofdeepbrainstimulationdependonage andhippocampalconnectivityinParkinson’sandAlzheimer’s disease	2025	DOI:10.1002/alz.70498	Howard et.al	PD discovery: n=33 AD discovery: n=46 PD validation: n=29	Deep Brain Stimulation	Subgroup comparisons based on age and hippocampal connectivity strength	Cognitive performance post-DBS, modulated by age and connectivity profiles	Observational neuroimaging analysis within clinical DBS cohorts
Deep Brain Stimulation Influences Brain Structure in Alzheimer’s Disease	2015	DOI: 10.1016/j.brs.2014.11.020	Sankar et.al	receiving fornix DBS: n=6 not receiving DBS: n=25	Deep Brain Stimulation	receiving fornix DBS and not receiving DBS	Primary Outcome: Changes in brain structure (gray matter volume) following DBS Secondary Outcomes: Correlation between structural changes and cognitive performance, Identification of brain regions showing significant volumetric change (e.g., hippocampus, thalamus, prefrontal cortex), Safety and tolerability of DBS over time	Longitudinal observational study with pre- and post-intervention imaging
deep brain stimulation targeting the fornix for mild Alzheimer dementia: design of the Advance randomized controlled trial	2015	DOI: 10.2147/OAJCT.S81542	Holroyd et.al	42	Deep brain stimulation (DBS) targeting the fornix	Randomized double-blind design: active stimulation vs. sham (no stimulation)	Safety, cognitive function (ADAS-Cog, MMSE), brain imaging (MRI, PET)	RCT
Deep Brain Stimulation Targeting the Fornix for Mild Alzheimer Dementia (the ADvance Trial): A Two Year Follow-up including results of delayed activation	2018	DOI: 10.3233/JAD-180121	Leoutsakos et.al	42	Deep brain stimulation (DBS) targeting the fornix	Randomized double-blind design: active stimulation vs. sham stimulation	Safety, cognitive function (ADAS-Cog, MMSE), neuroimaging (MRI, PET)	RCT
Deep brain stimulation versus nonsurgical treatment for severe Alzheimer’s disease: A long-term retrospective cohort study retrospective cohort study	2024	DOI: 10.1177/25424823241297852	Xu et.al	40	Deep brain stimulation (DBS) targeting the fornix	Deep brain stimulation (DBS) targeting the fornix	Cognitive performance (ADAS-Cog, MMSE), brain metabolism (PET), structural changes (MRI), safety	RCT
Efficacy and Safety of Bilateral Deep Brain Stimulation (DBS) for Severe Alzheimer's Disease: A Comparative Analysis of Fornix Versus Basal Ganglia of Meynert	2025	DOI: 10.1111/cns.70285	Xu et.al	20	Bilateral deep brain stimulation (DBS) targeting the fornix	14 received bilateral fornix implantation, six received bilateral implanta tion in the NBM	Cognitive performance (ADAS-Cog, MMSE), brain metabolism (PET), structural changes (MRI), safety	Cohort
Increased Cerebral Metabolism After 1 Year of Deep Brain Stimulation in Alzheimer Disease	2012	DOI: 10.1001/archneurol.2012.590	Smith et.al	6 but the study focused on 5		Deepbrainstimulationofthefornix	Allpatientsunderwentclinii calfollow-upandhigh-resolutionpositronemissionto	Open-label trial
Mapping autonomic, mood and cognitive effects of hypothalamic region deep brain stimulation	2021	DOI: 10.1093/brain/awab170	Neudorfer et.al	58	Deep brain stimulation		Neural correlates of autonomic, mood, and cognitive symptoms	cohort
Optimal deep brain stimulation sites and networks for stimulation of the fornix in Alzheimer’s disease	2022	DOI: 10.1038/s41467-022-34510-3	Rios et.al	46	Bilateral deep brain stimulation (DBS) of the fornix (fx-DBS)	analysis compared responders vs. non-responders, and also between clinical trials	Primary: Cognitive function measured by Alzheimer’s Disease Assessment Scale cognitive subscale (ADAS-cog 11 and 13) Secondary: Neural circuits/fiber tracts engaged, optimal stimulation “sweet spots,” and whole-brain network connectivity associated with improved outcomes	Post-hoc secondary analysis of a multi-center cohort study
Partial improvement in performance of patients with severe Alzheimer's disease at an early stage of fornix deep brain stimulation	2018	DOI: 10.4103/1673-5374.241468	Mao et.al	5	Fornix-DBS		cognitive status	prospective case study
Stability in cognitive and neurobehavioral assessments between screen and baseline in an Alzheimer's disease trial	2015		Pendergrass et.al	42	deep brain stimulation targeting the fornix

### Sheet: include_Rev_2
Number	Authers	Title	DOI	Year	Population	Intervention	Comparison	Outcome	Study Design
1	Lee, D. J. and A. M. Lozano	Current Status of Deep Brain Stimulation for Alzheimer's Disease: From Chance Observation to Clinical Trials	DOI: 10.1101/sqb.2018.83.037440	2018	Patients with mild Alzheimer's disease	DBS	Sham stimulation or no stimulation	Cognitive function, memory improvement, brain metabolism, disease progression	Phase 1 and 2 clinical trials
2	Leoutsakos, J.M.S., Yan, H., Anderson, W.S., Asaad, W.F., Baltuch, G., Burke, A., Chakravarty, M.M., Drake, K.E., Foote, K.D. & Fosdick, L.	Deep Brain Stimulation Targeting the Fornix for Mild Alzheimer Dementia (the ADvance Trial): A Two Year Follow-up Including Results of Delayed Activation	10.3233/JAD-180121	2018	Patients with mild Alzheimer's disease	DBS	Early-on stimulation vs. delayed-on sham	Safety and clinical cognitive measures	Phase IIb, randomized, double-blind, sham-controlled trial
3	Lozano, A.M., Fosdick, L., Chakravarty, M.M., Leoutsakos, J.M., Munro, C., Oh, E., Drake, K.E., Lyman, C.H., Rosenberg, P.B. & Anderson, W.S.	A Phase II Study of Fornix Deep Brain Stimulation in Mild Alzheimer's Disease	DOI: 10.3233/JAD-160017	2016	Patients with mild Alzheimer's disease	DBS	Sham stimulation	Safety, cognitive function	Phase II randomized, double-blind, sham-controlled clinical trial
5	Mao, Z.Q., Wang, X., Xu, X., Cui, Z.Q., Pan, L.S., Ning, X.J., Xu, B.X., Ma, L., Ling, Z.P. & Jia, J.J.	Partial improvement in performance of patients with severe Alzheimer's disease at an early stage of fornix deep brain stimulation	10.4103/1673-5374.241468	2018	Patients with severe Alzheimer's disease	DBS		Cognitive performance, mental state, social function, caregiver burden	observational
6	Neudorfer, C., Elias, G.J.B., Jakobs, M., Boutet, A., Germann, J., Narang, K., Loh, A., Paff, M., Horn, A. & Kucharczyk, W.	Mapping autonomic, mood and cognitive effects of hypothalamic region deep brain stimulation	10.1093/brain/awab170	2021	Patients with mild Alzheimer's disease	DBS		Acute autonomic, mood, and cognitive responses to stimulation	Clinical Trial
8	Ponce, F.A., Asaad, W.F., Foote, K.D., Anderson, W.S., Cosgrove, G.R., Baltuch, G.H., Beasley, K., Reymers, D.E., Oh, E.S. & Targum, S.D.	Bilateral deep brain stimulation of the fornix for Alzheimer's disease: Surgical safety in the ADvance trial	10.3171/2015.6.JNS15716	2016	Patients with mild Alzheimer's disease	DBS		Safety, surgical adverse events, preliminary efficacy	randomized controlled feasibility trial
9	Rios, A.S., Oxenford, S., Neudorfer, C., Butenko, K., Li, N., Rajamani, N., Boutet, A., Elias, G.J.B., Germann, J. & Loh, A.	Optimal deep brain stimulation sites and networks for stimulation of the fornix in Alzheimer’s disease	10.1038/s41467-022-34510-3	2022	Patients with mild Alzheimer's disease	DBS	Cognitive improvement measured by ADAS-cog scores		clinical trial
12	Sankar, T., Chakravarty, M.M., Bescós, A., Lara, M., Obuchi, T., Laxton, A.W., McAndrews, M.P., Tang-Wai, D.F., Workman, C.I. & Smith, G.S.	Deep brain stimulation influences brain structure in Alzheimer's disease	10.1016/j.brs.2014.11.020	2015	Patients with Alzheimer's disease	DBS	Age-, sex-, and severity-matched Alzheimer's patients without DBS	Changes in hippocampal volume, brain structure, glucose metabolism, and cognitive scores (ADAS-Cog)	Phase I clinical trial
13	Smith, G.S., Laxton, A.W., Tang-Wai, D.F., McAndrews, M.P., Diaconescu, A.O., Workman, C.I. & Lozano, A.M.	Increased Cerebral Metabolism After 1 Year of Deep Brain Stimulation in Alzheimer Disease	10.1001/archneurol.2012.590	2012	Mild probable Alzheimer's disease patients	DBS	Baseline metabolic state, no control group	Increased cerebral glucose metabolism, improved cognitive and clinical outcomes	Phase I open-label clinical trial
14	Swietlik, D.	Deep Brain Stimulation Combined with NMDA Antagonist Therapy in the Treatment of Alzheimer's Disease: In Silico Trials	10.3390/jcm13247759	2024	Virtual hippocampal neural networks modeling moderate-to-severe Alzheimer's disease	DBS	Memantine monotherapy, DBS monotherapy, and Alzheimer's model without treatment	Normalized number of spikes in hippocampal regions (CA1, CA3, DG)	Randomized trial
16	Xu, J., Liu, B., Feng, Z., Yu, X., Shang, G., Liu, Y., Sun, Y., Yang, H., Chen, Y., Zhang, Y. & Mao, Z.	Deep brain stimulation versus nonsurgical treatment for severe Alzheimer's disease: A long-term retrospective cohort study	10.1177/25424823241297852	2024	Patients with severe Alzheimer's disease	DBS	Conservative nonsurgical treatment with standard neurological drugs	Cognitive function improvement	retrospective cohort
17	Xu, J., Liu, B., Shang, G., Feng, Z., Yang, H., Chen, Y., Yu, X. & Mao, Z.	Efficacy and Safety of Bilateral Deep Brain Stimulation (DBS) for Severe Alzheimer's Disease: A Comparative Analysis of Fornix Versus Basal Ganglia of Meynert	10.1111/cns.70285	2025	20 patients with severe AD	DBS		Improvement in cognitive function	observational
27	Deeb, W., Salvato, B., Almeida, L., Foote, K.D., Amaral, R. & Germann, J.	Fornix-Region Deep Brain Stimulation-Induced Memory Flashbacks in Alzheimer's Disease	10.1056/NEJMc1905240	2019	Patients with Alzheimer’s disease	DBS	No stimulation or before DBS programming/randomization	Cognitive scales	Randomized trial
32	Fontaine, D., Deudon, A., Lemaire, J.J., Razzouk, M., Viau, P., Darcourt, J. & Robert, P.	Symptomatic Treatment of Memory Decline in Alzheimer's Disease by Deep Brain Stimulation: A Feasibility Study	10.3233/JAD-121579	2013	mild Alzheimer's disease	DBS	No control group	Feasibility, safety, cognitive stabilization, and brain metabolism changes	PILOT STUDY
36	Holroyd, K.B., Fosdick, L., Smith, G.S., Leoutsakos, J.M., Munro, C.A., Oh, E.S., Drake, K.E., Rosenberg, P.B., Anderson, W.S. & Salloway, S.	Deep brain stimulation targeting the fornix for mild Alzheimer dementia: Design of the ADvance randomized controlled trial	10.2147/OAJCT.S81542	2015	patients with mild Alzheimer's disease	DBS	DBS off (placebo) vs. DBS on groups in a randomized, double-blind, placebo-controlled design.	Cognitive function measured	randomized, double-blind, placebo-controlled, clinical trial
