## Supplementary material for "Deep Brain Stimulation of the Fornix for Alzheimer’s Disease: A Systematic Review and Meta-Analysis of Cognitive and Motor Outcomes": Sup_2

### Sheet: rob_rev_1
fist author & year	Study Design	ROB	Overall Appraisall	yes	no	un clear	file NO
Ana Sofía Ríos (2022)		include	low-moderate	6	2	1	1
Neudorfer, Clemens (2021)		include	low	7	0	2	2
Leoutsakos 2018		include	low	11	0	2	4
Sankar (2015)	Phase I Clinical trial	include	low-moderate	5	6	2	5
smith 2012	Open-label trial	include	low-moderate	5	7	1	6
Fontaine (2013)	Prospective pilot feasibility study	include	low-moderate	12	1	0	7
Mao ZQ (2018)	Multicenter, randomized, double-blind, controlled feasibility study		low	12	1	0	8
Andress 2016	Randomized	include	low	12	1	0	9
Ponce (2016)	Prospective case study		low	10	0	0	10

### Sheet: rob_rev_2
First Author & Year	Study Design	ROB	Overall Appraisal	Yes	No	Unclear	File No
Xu, Junpeng (2024)	Retrospective cohort study with comparison group	Revised JBI critical appraisal tool for cohort studies	Include (Low to Moderate)	8	0	2	-
Leoutsakos, J.-M. S. et al. (2018)	RCT	JBI Critical Appraisal Checklist for Randomized Controlled Trials	Include (Low risk of Bias)	13	0	1	-
Sankar (2015)	Non-randomized clinical trial (phase 1)	JBI Critical Appraisal Checklist for Quasi-Experimental Studies	Include (Low–Moderate risk of bias)	7	0	2	-
Mao ZQ (2018)	Case Series	JBI Critical Appraisal Checklist for Case Series	Include (Low risk of Bias)	8	0	2	-
Ana Sofía Ríos (2022)	Secondary post-hoc cohort analysis (based on RCT data)	JBI Critical Appraisal Checklist for Analytical Cross-Sectional Studies	Include (Low risk of Bias)	8	0	0	-
Neudorfer, Clemens (2021)	Cohort studies	Revised JBI critical appraisal tool for cohort studies	Include (Low risk of Bias)	5	0	5	-
Gwenn S. Smith (2012)	Phase I open-label, non-randomized clinical trial	JBI Critical Appraisal Checklist for Quasi-Experimental Studies	Include (Low to Moderate)	7	1	1	-
Fontaine (2013)	Single-patient prospective case report (feasibility study)	JBI Critical Appraisal Checklist for Case reports	Include (Low risk of Bias)	7	0	1	-
Ponce (2016)	Randomized controlled feasibility study	JBI Critical Appraisal Checklist for Randomized Controlled Trials	Include (Low risk of Bias)	13	0	0	-
Andres M. Lozano (2016)	Randomized, double-blind, controlled phase II clinical trial	JBI Critical Appraisal Checklist for Randomized Controlled Trials	Include (Low risk of Bias)	13	0	0	-
